# Genome-Wide Meta-Analysis Identifies Genetic Risk Loci for Mono- and Polyneuropathies in 983,477 Individuals

**DOI:** 10.1101/2025.08.06.25333006

**Authors:** Martin Broberg, FinnGen, Eija Kalso, Hanna M. Ollila

**Author notes:** See detailed contributor list in Table S1 (FinnGen).

## Abstract

Peripheral neuropathies are common neurological disorders affecting sensory, autonomic, and motor nerves, with an estimated prevalence exceeding 2% in the general population. Typical symptoms include numbness and distal limb muscle weakness, resulting from somatosensory nerve damage. Here, we investigate the genetic architecture of mono- and polyneuropathies and their relationships with comorbid traits using data from FinnGen and the UK Biobank. Our genome-wide association study (GWAS) and meta-analysis identified 48 genome-wide significant (p < 5 × 10^−8^) independent loci and 66 fine-mapped signals. These included associations with genes involved in neurotransmitter signaling (*HTR3A*), immune function (*HLA-DQB1*, *BCL11A*), extracellular matrix remodeling (*COL11A1*, *ADAMTS17*, *LOXL4*), axon guidance and neural development (*DCC*, *ETV1*, *NEGR1*), and carpal tunnel syndrome (*DIRC3*). Phenome-wide association studies (PheWAS), genetic correlation, and Mendelian randomization analyses supported shared genetic links with sleep problems, chronic pain, and psychiatric disorders. Together, our results highlight a strong polygenic basis for neuropathies and confirm their complex comorbid relationships with sleep, pain, psychiatric, and autoimmune traits.

**Author approval:** All authors have seen and approved the manuscript.
