## Supplemental Table 2 for "Genome-Wide Meta-Analysis Identifies Genetic Risk Loci for Mono- and Polyneuropathies in 983,477 Individuals"

### Sheet: Sheet1
Supplementary Table 1: FinnGen and UK Biobank cohort descriptive statistics.
	FinnGen	Female	Male
Total N	500348 (100%)	282064 (56%)	218284 (34%)
Cases N	58967 (100%)	36629 (62%)	22338 (38%)
Mean Age Cases (SD)	64.9 (14.7)	63.3 (15.1)	67.6 (13.5)
Mean BMI Cases (SD)	28.9 (5.9)	29.0 (6.4)	28.6 (5.2)
	UKB	Female	Male
Total N	487128 (100%)	263889 (54%)	223229 (46%)
Cases N	20600 (100%)	12658 (61%)	7942 (39%)
Mean Age Cases (SD)	57.0 (8.1)	56.8 (8.0)	57.2 (8.2)
Mean BMI Cases (SD)	27.3 (5.2)	26.9 (5.5)	27.6 (4.8)
