## Supplemental Table 3 for "Genome-Wide Meta-Analysis Identifies Genetic Risk Loci for Mono- and Polyneuropathies in 983,477 Individuals"

### Sheet: Sheet2
Supplementary Table 3: Meta-analysis results of the FinnGen and UKB neuropathies GWASs.
Meta													FinnGen			UKB
rsID	Nearest gene	chr	pos	ref	alt	p	beta	se	HetISq	HetChiSq	HetDF	HetPval	p	beta	se	p	beta	se
rs2807365	WNT4	1	22158974	A	G	8.863e-09	-0.0336	0.0058	92.1	12.674	1	0.0003709	0.00136333	-0.0204106	0.00637373	1.04256e-09	-0.0663771	0.0109106
rs11589261	NEGR1	1	72492366	A	C	1.062e-08	-0.041	0.0072	80.2	5.052	1	0.0246	0.00043392	-0.0290204	0.00824784	1.58453e-07	-0.0626631	0.0120091
rs1318756	COL11A1	1	102875067	T	C	2.372e-13	0.0415	0.0057	72.9	3.691	1	0.05469	6.37573e-08	0.0341609	0.00631681	1.24403e-08	0.0576294	0.010118
rs6684987	OTUD7B	1	149957430	A	G	1.365e-10	0.0414	0.0064	13.2	1.152	1	0.2831	1.85999e-07	0.0368921	0.00707719	1.27906e-05	0.0520684	0.0118793
rs35154152	THBS3	1	155202934	T	C	1.084e-09	0.0673	0.011	0	0	1	0.9848	2.2504e-06	0.0671447	0.0141969	2.43338e-05	0.0675661	0.0158779
rs72711443	RC3H1	1	174090876	A	G	1.2e-08	-0.036	0.0063	0	0.293	1	0.5885	1.4312e-06	-0.033755	0.00700222	0.000303767	-0.041176	0.0114298
rs10921702	KCNT2	1	194948633	A	G	4.581e-08	-0.0371	0.0068	0	0.171	1	0.6797	1.92429e-07	-0.0389001	0.00747144	0.00816319	-0.0327769	0.0124247
rs4269827	RRP15	1	218317989	C	G	4.076e-08	-0.0313	0.0057	33.5	1.504	1	0.2201	1.24523e-08	-0.0359273	0.00631032	0.0454674	-0.0207081	0.0103583
rs4846296	LYPLAL1	1	219407393	A	G	4.421e-08	-0.034	0.0062	0	0.004	1	0.9514	4.32663e-07	-0.0341951	0.00676595	0.00411188	-0.0333556	0.011652
rs12752947	PRSS38	1	227847127	T	C	1.877e-10	-0.0363	0.0057	0	0.02	1	0.8877	6.09312e-09	-0.0368821	0.00634347	0.000585572	-0.0351417	0.0102275
rs7575617	TMEM18	2	618188	A	G	4.405e-08	0.032	0.0058	0	0.001	1	0.9723	6.01852e-07	0.0321354	0.00643916	0.00316031	0.0316907	0.0107185
rs60558455	LTBP1	2	33204196	C	G	9.648e-09	-0.0325	0.0057	89.2	9.3	1	0.002292	0.000870182	-0.0209587	0.00629495	1.03001e-08	-0.0583681	0.0101969
rs13414536	PKDCC	2	42018039	T	C	2.224e-09	-0.0423	0.0071	0	0.76	1	0.3832	1.05969e-06	-0.0381965	0.00782681	5.16964e-05	-0.0515867	0.0128036
rs3791679	EFEMP1	2	55869757	A	G	2.177e-09	0.0401	0.0067	71.6	3.523	1	0.06052	2.77185e-05	0.0314293	0.00749844	9.08385e-07	0.0583535	0.0118224
rs12466227	BCL11A	2	59921805	A	G	3.36e-11	0.0393	0.0059	94.5	18.072	1	2.127e-05	0.00162813	0.0212275	0.00673714	2.44568e-13	0.074449	0.010172
rs847158	HOXD13	2	176097374	A	G	4.601e-08	0.0324	0.0059	0	0.441	1	0.5068	9.02132e-06	0.0296207	0.00667225	0.000239878	0.0379891	0.0103294
rs11676136	DIRC3	2	217275712	T	C	8.647e-18	-0.062	0.0072	89	9.118	1	0.002532	6.35477e-11	-0.049824	0.00762401	5.47646e-12	-0.101032	0.0148118
rs6801124	FBXL2	3	33257643	A	C	7.899e-09	-0.0445	0.0077	0	0.888	1	0.346	8.41899e-07	-0.0403456	0.00819135	0.000215204	-0.0572296	0.0155662
rs566117790	PRKAR2A	3	48843038	T	C	5.164e-10	-0.0619	0.01	0	0.042	1	0.8371	1.98093e-09	-0.0629905	0.0104995	0.00442038	-0.0581574	0.0205769
rs13063621	IP6K1	3	49784192	T	C	2.589e-08	0.0323	0.0058	0	0.001	1	0.9783	8.58361e-07	0.0322039	0.00654337	0.00129357	0.0325394	0.0101119
rs62265637	ITGB5	3	124777682	T	C	5.292e-11	-0.0585	0.0089	68.9	3.217	1	0.07289	6.99697e-06	-0.046395	0.0103243	5.41352e-08	-0.0796169	0.0147651
rs199592772	MSANTD1	4	3255780	A	C	2.042e-08	1.8696	0.3334	81.1	5.29	1	0.02144	0.00246082	1.22071	0.403124	3.3893e-06	2.77561	0.516029
rs1678327	HTRA3	4	8325308	C	G	9.31e-20	0.0579	0.0064	0	0.204	1	0.6517	5.92243e-17	0.0598767	0.0071565	1.51266e-06	0.0537523	0.0111341
rs67108352	RAB28	4	13218408	A	G	2.924e-10	0.0634	0.0101	54.3	2.186	1	0.1393	0.000187383	0.0487524	0.0130513	5.63261e-08	0.0785179	0.0143302
rs149819267	ANXA5	4	121645610	A	C	3.327e-08	0.1361	0.0246	49.9	1.996	1	0.1578	5.46236e-05	0.111824	0.027714	2.6215e-05	0.186023	0.043098
rs6834183	GYPA	4	144349803	T	C	1.071e-08	-0.0339	0.0059	0	0.061	1	0.8049	3.62326e-07	-0.0329281	0.00647202	0.00103956	-0.0361604	0.0110481
rs142609516	ZNF354C	5	179068167	T	TAAAAAAAAAA	1.307e-08	0.0363	0.0064	0	0.317	1	0.5734	3.62568e-07	0.0342938	0.00674062	0.00118525	0.0427593	0.0131439
rs9273367	HLA-DQB1	6	32658661	A	T	3.442e-14	0.0473	0.0062	0	0.084	1	0.7726	4.6334e-11	0.046055	0.00699684	5.97049e-06	0.0499135	0.010989
rs765982	ETV1	7	13984182	C	G	6.604e-09	0.0381	0.0066	0	0.01	1	0.9212	1.99219e-07	0.0385157	0.00740677	0.00108956	0.0371376	0.0113974
rs17284967	CRPPA	7	16071019	A	G	2.777e-08	0.0315	0.0057	76.8	4.305	1	0.03801	0.000174233	0.0236305	0.00629524	1.53738e-06	0.04909	0.0102015
rs557148273	METTL2B	7	128583180	C	G	3.45e-08	-0.1878	0.034	0	0.015	1	0.9041	2.25834e-09	-0.187866	0.0314259	0.997651	-0.00448175	1.52205
rs10780934	KLF9	9	70423207	A	G	2.978e-08	0.0445	0.008	0	0.11	1	0.7406	1.10377e-06	0.0428082	0.00878626	0.00106179	0.0486753	0.0149472
rs1001138	RALGPS1	9	127135715	C	G	3.785e-08	0.0404	0.0073	0	0.319	1	0.5721	3.10985e-05	0.036881	0.0088544	6.73923e-05	0.0452972	0.0113983
rs9722048	ADAMTSL2	9	133563561	A	G	1.623e-08	-0.0334	0.0059	37.4	1.597	1	0.2063	7.28568e-06	-0.0287444	0.00640878	5.34072e-05	-0.0454343	0.0112343
rs34119904	SKIDA1	10	21462232	A	G	4.728e-09	0.0415	0.0071	72.1	3.58	1	0.05848	5.53656e-05	0.0321511	0.0079745	1.09041e-06	0.060728	0.0123889
rs11189526	LOXL4	10	98260815	T	G	1.263e-08	0.0345	0.0061	91.9	12.347	1	0.0004416	0.00481149	0.0193765	0.00687258	8.14911e-10	0.0645298	0.0104733
rs7118345	METTL15	11	28795650	T	C	3.691e-11	0.04	0.006	23.8	1.312	1	0.2521	5.52459e-11	0.0449511	0.00685641	0.00367595	0.0302986	0.0104175
rs7969559	CPSF6	12	69261387	A	G	5.407e-09	-0.035	0.006	70.9	3.434	1	0.06386	2.01284e-05	-0.0279311	0.00655127	2.99488e-06	-0.0524973	0.0111968
rs2581357	ADAMTS17	15	99952136	T	C	9.356e-09	0.0335	0.0058	80.8	5.205	1	0.02252	0.000215343	0.0242891	0.00656407	2.73476e-07	0.0527381	0.010243
rs11865670	MCRIP2	16	648590	A	G	1.067e-08	-0.0327	0.0057	53.5	2.152	1	0.1424	1.60939e-05	-0.0271736	0.00630017	1.25496e-05	-0.0454505	0.0104227
rs1421085	FTO	16	53767042	T	C	8.303e-15	0.0444	0.0057	50.6	2.026	1	0.1546	9.05253e-10	0.0389186	0.00635376	3.91562e-08	0.0565079	0.0102624
rs449882	DPEP1	16	89635716	C	G	9.572e-09	0.0333	0.0058	0	0.088	1	0.7669	8.40717e-07	0.032091	0.00651506	0.000449273	0.0357639	0.0101805
rs62100775	DCC	18	53227723	A	G	3.279e-09	0.0338	0.0057	0	0.383	1	0.5362	7.5164e-07	0.0314162	0.00634989	0.000140411	0.0390483	0.0102418
rs2254378	TSHZ2	20	52890473	A	G	1.175e-10	0.0367	0.0057	0	0.036	1	0.8503	1.50886e-08	0.0359545	0.00635176	0.000162364	0.0382677	0.0101412
rs133015	PLA2G6	22	38176519	C	G	1.766e-08	-0.0324	0.0057	0	0.805	1	0.3695	2.18585e-08	-0.0358585	0.00640719	0.0155153	-0.0247603	0.0102347
rs5758024	MRTFA	22	40625306	A	C	1.284e-09	0.0343	0.0056	0	0.161	1	0.6878	1.84523e-07	0.032756	0.00628197	0.000200189	0.0376586	0.0101255
rs67057013	SREBF2	22	41855119	T	C	1.725e-08	-0.0505	0.009	78.3	4.616	1	0.03168	8.39151e-05	-0.0384071	0.00976551	1.14683e-06	-0.0811267	0.0168366
rs6624563	CXCR3	X	71631159	A	G	2.14e-08	-0.0451	0.0081	88.4	8.631	1	0.003306	0.00183823	-0.0283701	0.00910702	1.08991e-08	-0.0785609	0.0139479
