## Supplemental Table 4 for "Genome-Wide Meta-Analysis Identifies Genetic Risk Loci for Mono- and Polyneuropathies in 983,477 Individuals"

### Sheet: Sheet2
Supplementary Table 4: Lead SNPs identified in the FinnGen R12 Neuropathies GWAS
rsID	Nearest gene	chr	pos	ref	alt	p	beta	se	maf
rs2991970	AKR1A1	1	45545333	C	T	4.74471e-09	0.0369042	0.00630207	0.45876
rs12752947	PRSS38	1	227847127	T	C	6.09312e-09	-0.0368821	0.00634347	0.430093
rs4269827	RRP15	1	218317989	C	G	1.24523e-08	-0.0359273	0.00631032	0.475866
rs659503	PTRC	1	199387491	A	C	1.26897e-08	-0.0395166	0.00694469	0.291337
rs61817501	RPRD2	1	150376722	G	A	4.86138e-08	-0.0612109	0.0112184	0.0877618
rs7118345	METTL15	11	28795650	T	C	5.52459e-11	0.0449511	0.00685641	0.297877
rs117769929	TYR	11	89202020	G	A	1.78842e-08	0.0546538	0.00970533	0.118685
rs28429148	FTO	16	53764407	G	A	7.6229e-10	0.0387307	0.00629502	0.47097
rs7192637	PIEZO1	16	88761754	G	C	1.49817e-08	0.0375389	0.00663025	0.647498
rs11676136	DIRC3	2	217275712	T	C	6.35477e-11	-0.049824	0.00762401	0.221066
rs11691869	AFF3	2	100189534	C	A	1.54921e-08	-0.0374005	0.0066125	0.353207
rs359269	BCL11A	2	60233801	T	G	1.77742e-08	0.0355005	0.00630294	0.468902
rs4254558	TSHZ2	20	52837619	G	C	4.27159e-09	-0.0371043	0.00631744	0.535471
rs86708	GAPDHP37	22	40673769	G	A	3.10249e-09	0.0387412	0.0065374	0.631474
rs4821741	PLA2G6	22	38118738	A	G	2.13304e-08	-0.0358814	0.00640642	0.410884
rs73082363	QRICH1	3	49092945	T	C	9.69081e-10	-0.0526141	0.00860492	0.1617
rs35761247	COL7A1	3	48585691	G	A	4.14305e-09	-0.0693361	0.0117951	0.0797458
rs35917071	MON1A	3	49928176	T	A	5.15454e-09	-0.0599758	0.0102661	0.106634
rs1403498	RAP2B	3	152971185	T	G	8.69321e-09	-0.0377144	0.00655397	0.646504
rs1720021	HTRA3	4	8325135	G	T	4.8854e-17	0.0600289	0.00715532	0.254416
rs62343639	HHIP	4	144485612	C	T	4.99057e-10	0.0457593	0.00735751	0.237187
rs3086839	ZNF354C	5	179083945	C	CCTCA	4.27533e-08	0.0367025	0.00669866	0.667633
rs9268251	TSBP1	6	32328101	G	A	1.61883e-11	0.0540118	0.0080174	0.18761
rs3099839	HCP5	6	31462288	C	T	1.43423e-10	0.0692046	0.0107926	0.0913
rs72836480	BTN3A2	6	26358368	C	A	2.15095e-10	-0.056042	0.0088253	0.152234
rs2284174	IER3	6	30745803	T	C	4.46848e-10	0.0608622	0.00975869	0.116727
rs115956470	GUSBP2	6	26906618	C	T	1.73496e-08	-0.0487888	0.0086558	0.159674
rs6924102	PSMB8	6	32843606	A	G	3.37645e-08	0.0358539	0.00649445	0.370729
rs557148273	METTL2B	7	128583180	C	G	2.25834e-09	-0.187866	0.0314259	0.0112122
rs62459110	CAMK2B	7	44269393	G	C	2.16651e-08	-0.118588	0.0211834	0.0243789
rs117467192	RPL10AP2	8	47140498	G	T	3.74516e-09	0.102318	0.0173565	0.0329172
rs959613	APBA1	9	69472123	G	T	4.44079e-09	0.0383199	0.00653157	0.357692
rs10986741	RNU5B-5P	9	125403580	C	T	1.39621e-08	0.0462417	0.00814997	0.180368
