## Supplemental Table 5 for "Genome-Wide Meta-Analysis Identifies Genetic Risk Loci for Mono- and Polyneuropathies in 983,477 Individuals"

### Sheet: Sheet1
Supplementary Table 5: Lead SNPs identified in the UKB Neuropathies GWAS.
rsID	Nearest gene	chr	pos	ref	alt	beta	se	p	maf
rs2807365	WNT4	1	22485467	A	G	-0.0559073	0.0101922	3.80172e-08	0.3032
rs1318756	COL11A1	1	103340623	T	C	0.0560138	0.00946561	3.30697e-09	0.4801
rs796698	NEGR1	1	72938495	C	T	-0.0713166	0.0130178	3.51909e-08	0.194995
rs7580348	LTBP1	2	33428767	C	T	-0.0543375	0.00951481	1.11697e-08	0.4781
rs1025128	BCL11A	2	60175475	G	C	0.0747075	0.00964104	8.79427e-15	0.4245
rs13430869	DIRC3	2	218146818	G	T	0.0801071	0.0106977	5.16654e-14	0.3101
rs78615520	HDLBP	2	242212773	C	G	0.223502	0.0394349	3.89655e-08	0.0148952
rs6800021	SEMA3F	3	50190346	G	A	0.0547064	0.00954694	1.05974e-08	0.3976
rs150512726	ITGB5	3	124482494	TTTGTTGAAC	T	-0.0967619	0.0157701	5.61e-10	0.128031
rs73227607	HSB90AB2P	4	13197517	C	T	0.0802486	0.0145282	4.43037e-08	0.132335
rs565762753	CARD6	5	40865994	G	A	1.46705	0.222181	1.68388e-08	0.000172182
rs35696519	SHPRH	6	146205307	A	ACT	0.0564827	0.0102899	4.50111e-08	0.326
rs3800238	DLL1	6	170596200	A	C	-0.286915	0.0524707	6.80362e-09	0.02485
rs531947627	GATA4	8	11567279	G	C	-0.387142	0.0721105	1.50082e-08	0.00804257
rs138844120	SKIDA1	10	21797567	A	AAG	0.0672143	0.010372	1.10357e-10	0.329
10:100014847_CT/C	LOXL4	10	100014847	CT	C	-0.0654723	0.0104287	3.88258e-10	0.636911
rs72842207	BAG3	10	121433675	C	T	0.0629061	0.0114168	4.28963e-08	0.2177
11:47285157_CT_C	NR1H3	11	47285157	CT	C	0.0984768	0.0150004	8.22811e-11	0.143733
rs72755233	ADAMTS17	15	100692953	G	A	0.0886874	0.0158397	3.04509e-08	0.107104
rs55872725	FTO	16	53809123	C	T	0.0544044	0.00960491	1.57721e-08	0.4324
rs62621197	ADAMTS10	19	8670147	C	T	0.154375	0.0248856	1.21314e-09	0.05268
rs544759744	ERVK3-1	19	58826141	G	C	1.67662	0.246138	5.61513e-09	0.000235337
rs6625813	CXCR3	23	70858795	A	G	-0.0807191	0.0138734	3.55951e-09	0.11895
rs771665291	EGFL6	23	13487189	G	C	2.29865	0.399022	4.32663e-08	6.96755e-05
