## Supplemental Table 6 for "Genome-Wide Meta-Analysis Identifies Genetic Risk Loci for Mono- and Polyneuropathies in 983,477 Individuals"

### Sheet: Sheet1
Supplementary Table 6: FUMA GENE2FUNC Geneset enrichment analysis
GeneSet	N	n	P-value	adjusted P	genes
Carpal tunnel syndrome	10	5	7.5e-12	3.32e-08	COL11A1, LTBP1, EFEMP1, ITGB5, ADAMTS17
Height	1106	16	3.47e-10	7.68e-07	WNT4, COL11A1, OTUD7B, LYPLAL1, LTBP1, EFEMP1, PRKAR2A, RAB28, GYPA, HCP5, COL11A2, ETV1, LOXL4, CPSF6, ADAMTS17, DPEP1
Hip circumference adjusted for BMI	860	14	1.25e-09	1.84e-06	WNT4, COL11A1, OTUD7B, RRP15, LTBP1, EFEMP1, ITGB5, GYPA, HCP5, TNXB, COL11A2, METTL15, ADAMTS17, DPEP1
Heel bone mineral density	730	13	1.86e-09	2.05e-06	WNT4, NEGR1, COL11A1, OTUD7B, THBS3, TMEM18, PKDCC, BCL11A, FBXL2, PRKAR2A, ITGB5, RAB28, FTO
Body fat distribution (leg fat ratio)	168	7	5.18e-08	4.58e-05	OTUD7B, THBS3, EFEMP1, ZNF354C, RALGPS1, ADAMTS17, FTO
Body fat distribution (trunk fat ratio)	180	7	8.3e-08	6.12e-05	OTUD7B, THBS3, EFEMP1, ZNF354C, RALGPS1, ADAMTS17, FTO
Smoking initiation	125	6	2.17e-07	0.000137	NEGR1, TMEM18, MLLT10, CPSF6, WDR90, DCC
Body fat percentage	32	4	5.46e-07	0.000302	LYPLAL1, TMEM18, FTO, PLA2G6
Body size at age 10	255	7	8.77e-07	0.000431	NEGR1, KCNT2, TMEM18, BCL11A, METTL15, ADAMTS17, FTO
Smoking status (ever vs never smokers)	169	6	1.28e-06	0.000565	NEGR1, TMEM18, BCL11A, METTL15, CPSF6, DCC
Number of sexual partners	94	5	1.44e-06	0.000577	NEGR1, BCL11A, METTL15, FTO, DCC
Waist-hip index	565	9	2e-06	0.000736	WNT4, COL11A1, KCNT2, EFEMP1, PRKAR2A, ANXA5, HCP5, TNXB, TSHZ2
Hip circumference variance	15	3	3.66e-06	0.00125	LYPLAL1, TMEM18, FTO
Childhood body mass index	53	4	4.31e-06	0.00136	NEGR1, TMEM18, METTL15, FTO
Rosacea symptom severity	123	5	5.4e-06	0.00151	NEGR1, LYPLAL1, LTBP1, TRIM39, TRIM39-RPP21, COL11A2
BMI in smokers	17	3	5.46e-06	0.00151	NEGR1, TMEM18, FTO
Intraocular pressure	347	7	6.71e-06	0.00175	LTBP1, EFEMP1, TNXB, ETV1, RALGPS1, METTL15, ADAMTS17
Brain morphology (MOSTest)	1049	11	7.3e-06	0.0018	COL11A1, THBS3, PKDCC, BCL11A, PRKAR2A, IP6K1, RALGPS1, MLLT10, DPEP1, DCC, PLA2G6
Body mass index in physically inactive individuals	19	3	7.76e-06	0.0018	NEGR1, TMEM18, FTO
Waist circumference adjusted for body mass index	672	9	8.14e-06	0.0018	OTUD7B, LYPLAL1, PRSS38, LTBP1, EFEMP1, ZNF354C, TNXB, ADAMTS17, TSHZ2
Obesity (early onset extreme)	20	3	9.11e-06	0.00192	NEGR1, TMEM18, FTO
Household income (MTAG)	141	5	1.05e-05	0.00204	NEGR1, BCL11A, IP6K1, MSANTD1, DCC
Body mass index variance	21	3	1.06e-05	0.00204	LYPLAL1, TMEM18, FTO
A body shape index	395	7	1.55e-05	0.00287	EFEMP1, ANXA5, ZNF354C, HCP5, TNXB, ADAMTS17, TSHZ2
Waist circumference adjusted for BMI (adjusted for smoking behaviour)	75	4	1.73e-05	0.00306	LYPLAL1, LTBP1, EFEMP1, ADAMTS17
Risk-taking tendency (4-domain principal component model)	86	4	2.97e-05	0.00493	BCL11A, TRIM39, TRIM39-RPP21, METTL15, DCC
Waist-to-hip ratio adjusted for BMI	795	9	3.08e-05	0.00493	WNT4, COL11A1, LYPLAL1, PRKAR2A, ANXA5, GYPA, HCP5, TNXB, TSHZ2
Obesity (extreme)	30	3	3.2e-05	0.00493	NEGR1, TMEM18, FTO
General cognitive ability	178	5	3.23e-05	0.00493	NEGR1, BCL11A, IP6K1, DCC, SREBF2
Subcortical volume (min-P)	308	6	3.92e-05	0.00579	COL11A1, THBS3, PKDCC, BCL11A, PRKAR2A, IP6K1
Body fat percentage variance	5	2	4.13e-05	0.0059	LYPLAL1, FTO
Age at first sexual intercourse	194	5	4.87e-05	0.00674	NEGR1, TMEM18, BCL11A, DCC, TSHZ2
Urinary sodium excretion	36	3	5.58e-05	0.00717	NEGR1, MLLT10, FTO
Cognitive ability	36	3	5.58e-05	0.00717	NEGR1, BCL11A, DCC
Adult body size	484	7	5.67e-05	0.00717	NEGR1, KCNT2, TMEM18, BCL11A, GYPA, MLLT10, FTO
Beef consumption	6	2	6.19e-05	0.00761	NEGR1, FTO
Brain morphology (min-P)	345	6	7.36e-05	0.0088	COL11A1, THBS3, PKDCC, BCL11A, PRKAR2A, IP6K1
Systolic blood pressure	704	8	8.73e-05	0.0102	WNT4, IP6K1, ITGB5, GYPA, TNXB, METTL15, FTO, DPEP1
Body mass index (age <50)	44	3	0.000102	0.0114	NEGR1, TMEM18, FTO
Intelligence (MTAG)	228	5	0.000104	0.0114	NEGR1, COL11A1, BCL11A, IP6K1, DCC
Lung cancer in ever smokers	119	4	0.000106	0.0114	KCNT2, TRIM39, TRIM39-RPP21, HCP5, TNXB
Adiposity	8	2	0.000115	0.0121	LYPLAL1, FTO
Triglyceride levels	548	7	0.000123	0.0125	WNT4, OTUD7B, LYPLAL1, PRSS38, FTO, TSHZ2, PLA2G6
BMI in non-smokers	47	3	0.000125	0.0125	NEGR1, TMEM18, FTO
Hip circumference	125	4	0.000128	0.0126	NEGR1, LYPLAL1, TMEM18, FTO
Diastolic blood pressure	555	7	0.000133	0.0128	EFEMP1, IP6K1, ITGB5, GYPA, METTL15, WDR90, DPEP1
Obesity	49	3	0.000141	0.013	NEGR1, TMEM18, FTO
Hand grip strength	129	4	0.000144	0.013	TMEM18, IP6K1, MLLT10, FTO
Spine bone size	9	2	0.000148	0.013	WNT4, COL11A1
Shingles	9	2	0.000148	0.013	HCP5, TNXB
Cognitive ability (MTAG)	50	3	0.00015	0.013	NEGR1, BCL11A, DCC
Cortical surface area (MOSTest)	401	6	0.000167	0.0141	COL11A1, THBS3, PKDCC, BCL11A, PRKAR2A, IP6K1
Subcutaneous adipose tissue	52	3	0.000169	0.0141	NEGR1, MLLT10, FTO
Obesity-related traits	585	7	0.000184	0.0151	WNT4, OTUD7B, TMEM18, RAB28, METTL15, FTO, DCC
Spherical equivalent or myopia (age of diagnosis)	143	4	0.000215	0.0173	LYPLAL1, TMEM18, EFEMP1, METTL15
Osteoarthritis	11	2	0.000225	0.0178	LYPLAL1, FTO
Femoral neck bone mineral density	59	3	0.000246	0.0191	COL11A1, PKDCC, GYPA
Cognitive ability	150	4	0.000257	0.0196	NEGR1, BCL11A, MSANTD1, DCC
Appendicular lean mass	622	7	0.000267	0.02	WNT4, RRP15, LTBP1, EFEMP1, RALGPS1, FTO, PLA2G6
BMI (adjusted for smoking behaviour)	64	3	0.000313	0.0224	NEGR1, TMEM18, FTO
Body mass index in physically active individuals	64	3	0.000313	0.0224	NEGR1, TMEM18, FTO
HIV-1 control	13	2	0.000319	0.0224	HCP5, TNXB
Obese vs. thin	13	2	0.000319	0.0224	TMEM18, FTO
Body mass index (joint analysis main effects and smoking interaction)	65	3	0.000327	0.0226	NEGR1, TMEM18, FTO
Weight	164	4	0.000361	0.0246	NEGR1, TMEM18, HCP5, FTO
Waist circumference variance	14	2	0.000372	0.0249	TMEM18, FTO
Fasting insulin	69	3	0.00039	0.0258	LYPLAL1, TMEM18, FTO
Walking pace	70	3	0.000407	0.0265	BCL11A, MLLT10, FTO
Gastroesophageal reflux disease	71	3	0.000424	0.027	NEGR1, ADAMTS17, DCC
Schizophrenia	15	2	0.000428	0.027	ZNF354C, FTO
Cortical surface area (min-P)	172	4	0.000433	0.027	COL11A1, THBS3, PKDCC, BCL11A
Extremely high intelligence	72	3	0.000442	0.0272	WNT4, COL11A1, IP6K1
Waist circumference adjusted for BMI (joint analysis main effects and smoking interaction)	73	3	0.00046	0.0275	LYPLAL1, LTBP1, EFEMP1
Body mass index (joint analysis main effects and physical activity interaction)	73	3	0.00046	0.0275	NEGR1, TMEM18, FTO
Waist circumference adjusted for BMI in active individuals	75	3	0.000498	0.0294	LYPLAL1, LTBP1, EFEMP1
Breast cancer	184	4	0.000558	0.0321	OTUD7B, MLLT10, FTO, PLA2G6
Waist circumference adjusted for BMI (joint analysis main effects and physical activity interaction)	78	3	0.000559	0.0321	LYPLAL1, LTBP1, EFEMP1
Menarche (age at onset)	186	4	0.000581	0.033	NEGR1, TMEM18, BCL11A, FTO
Smoking initiation (ever regular vs never regular)	80	3	0.000602	0.0331	TMEM18, BCL11A, CPSF6
Lung cancer	189	4	0.000617	0.0331	TRIM39, TRIM39-RPP21, HCP5, TNXB, COL11A2
Red vs. brown/black hair color	18	2	0.000621	0.0331	FTO, DPEP1
Body mass index (adult)	18	2	0.000621	0.0331	TMEM18, FTO
Type 1 diabetes and autoimmune thyroid diseases	18	2	0.000621	0.0331	HCP5, TNXB
Subcortical volume (MOSTest)	522	6	0.00068	0.0358	COL11A1, THBS3, PKDCC, BCL11A, PRKAR2A, IP6K1
C-reactive protein levels	88	3	0.000795	0.0414	TMEM18, FTO, PLA2G6
Pork consumption	89	3	0.000822	0.0418	NEGR1, MLLT10, FTO
Neurociticism	89	3	0.000822	0.0418	NEGR1, TRIM39, TRIM39-RPP21, DCC
Oily fish consumption	90	3	0.000849	0.0427	NEGR1, MLLT10, FTO
Body mass index x sex x age interaction (4df test)	91	3	0.000876	0.0436	NEGR1, TMEM18, FTO
Cortical thickness (MOSTest)	211	4	0.00093	0.0457	COL11A1, THBS3, PKDCC, BCL11A
Type 2 diabetes	563	6	0.00101	0.049	LYPLAL1, TMEM18, BCL11A, ETV1, FTO, TSHZ2
