## Supplemental Table 8 for "Genome-Wide Meta-Analysis Identifies Genetic Risk Loci for Mono- and Polyneuropathies in 983,477 Individuals"

### Sheet: Sheet1
Supplementary Table S8: SuSiE credible (posterior probability>0.95) sets detected in the meta analysis of Neuropathies
trait	region	cs	cs_log10bf	cs_avg_r2	cs_min_r2	low_purity	cs_size	good_cs	cs_id	v	rsid	p	beta	sd	prob	cs_specific_prob	most_severe	gene_most_severe
Meta_Neuropathies	chr18:51727723-54727723	1	6.32827	0.923975	0.849516	FALSE	31	TRUE	chr18:51727723-54727723_1	18:53227723:A:G	chr18_53227723_A_G	3.279e-09	0.0338	0.0149581	0.168498	0.168496	intron_variant	DCC
Meta_Neuropathies	chr2:54379793-57379793	1	3.04072	0.886239	0.606248	FALSE	25	TRUE	chr2:54379793-57379793_1	2:55879793:C:T	chr2_55879793_C_T	1.678e-09	0.0404	0.019511	0.385156	0.384866	intron_variant	EFEMP1
Meta_Neuropathies	chr7:12484182-17572506	1	1.81375	0.793593	0.464628	FALSE	32	TRUE	chr7:12484182-17572506_1	7:13984182:C:G	chr7_13984182_C_G	6.604e-09	0.0381	0.0158381	0.258933	0.258802	intron_variant	ETV1
Meta_Neuropathies	chr7:12484182-17572506	3	2.65839	0.90258	0.762054	FALSE	13	TRUE	chr7:12484182-17572506_3	7:16075788:A:G	chr7_16075788_A_G	3.557e-08	0.0312	0.0127273	0.183586	0.183451	intergenic_variant	NA
Meta_Neuropathies	chr7:127083180-130083180	1	1.83803	0.999998	0.999998	FALSE	2	TRUE	chr7:127083180-130083180_1	7:128583180:C:G	chr7_128583180_C_G	3.45e-08	-0.1878	0.0937309	0.481235	0.481149	intron_variant	AC090114.3
Meta_Neuropathies	chr2:174597374-177597374	1	2.27495	0.744371	0.192074	TRUE	48	FALSE	chr2:174597374-177597374_1	2:175949435:T:C	chr2_175949435_T_C	1.919e-07	-0.0396	0.00819339	0.0459914	0.0455924	intron_variant	LNPK
Meta_Neuropathies	chr2:174597374-177597374	2	0.814077	0.00445413	1.71951e-12	TRUE	2001	FALSE	chr2:174597374-177597374_2	2:176097374:A:G	chr2_176097374_A_G	4.601e-08	0.0324	0.00379949	0.0470326	0.00450685	upstream_gene_variant	HOXD12
Meta_Neuropathies	chr11:87702020-90702020	1	1.04035	0.0321815	3.63798e-10	TRUE	551	FALSE	chr11:87702020-90702020_1	11:89202020:G:A	chr11_89202020_G_A	2.308e-08	0.0542	0.0230796	0.73626	0.736121	intron_variant	TYR
Meta_Neuropathies	chrX:70131159-73131159	1	2.20888	0.764145	0.660264	FALSE	3	TRUE	chrX:70131159-73131159_1	23:71631159:A:G	chr23_71631159_A_G	2.14e-08	-0.0451	0.0223619	0.612596	0.612592	intergenic_variant	NA
Meta_Neuropathies	chrX:70131159-73131159	2	0.50263	0.00178325	2.70632e-10	TRUE	3485	FALSE	chrX:70131159-73131159_2	23:70447065:C:T	chr23_70447065_C_T	1.296e-06	0.0357	0.017058	0.429954	0.429953	intron_variant	DLG3
Meta_Neuropathies	chr3:31760692-34760692	1	3.66046	0.751583	0.482064	FALSE	90	TRUE	chr3:31760692-34760692_1	3:33260692:T:A	chr3_33260692_T_A	1.841e-09	-0.0456	0.00966369	0.0512293	0.0506316	intergenic_variant	NA
Meta_Neuropathies	chr4:120140839-123140839	1	2.4943	0.927463	0.8677	FALSE	4	TRUE	chr4:120140839-123140839_1	4:121640839:G:C	chr4_121640839_G_C	1.117e-08	0.1365	0.0681315	0.422215	0.422021	intergenic_variant	NA
Meta_Neuropathies	chr1:70993222-73993222	2	1.55428	0.641251	0.00173001	TRUE	847	FALSE	chr1:70993222-73993222_2	1:73695609:C:T	chr1_73695609_C_T	0.0006533	0.0206	0.000715497	0.0015835	0.000947159	intron_variant	LINC02238
Meta_Neuropathies	chr1:70993222-73993222	1	5.58201	0.844983	0.608742	FALSE	56	TRUE	chr1:70993222-73993222_1	1:72472812:C:T	chr1_72472812_C_T	3.046e-08	-0.0432	0.00970384	0.0390068	0.0384279	intergenic_variant	NA
Meta_Neuropathies	chr2:215775712-218775712	1	12.3255	0.994633	0.984116	FALSE	21	TRUE	chr2:215775712-218775712_1	2:217275712:T:C	chr2_217275712_T_C	8.647e-18	-0.062	0.0188416	0.100846	0.100429	intergenic_variant	NA
Meta_Neuropathies	chr1:216817989-219817989	2	1.2132	0.280653	0.000414574	TRUE	25	FALSE	chr1:216817989-219817989_2	1:218317989:C:G	chr1_218317989_C_G	4.076e-08	-0.0313	0.0146388	0.421591	0.421236	intron_variant	RRP15
Meta_Neuropathies	chr1:216817989-219817989	1	1.73446	0.599608	0.059599	TRUE	119	FALSE	chr1:216817989-219817989_1	1:219407393:A:G	chr1_219407393_A_G	4.421e-08	-0.034	0.00344666	0.0162705	0.0140055	downstream_gene_variant	LYPLAL1-AS1
Meta_Neuropathies	chr1:20658974-23658974	1	2.31064	0.65911	0.106489	TRUE	48	FALSE	chr1:20658974-23658974_1	1:22158974:A:G	chr1_22158974_A_G	8.863e-09	-0.0336	0.0161771	0.647039	0.646822	downstream_gene_variant	AL445253.1
Meta_Neuropathies	chr15:98652748-101652748	1	6.89371	1	1	FALSE	1	TRUE	chr15:98652748-101652748_1	15:100152748:G:A	chr15_100152748_G_A	4.59e-13	0.0638	0.00872214	1	1	missense_variant	ADAMTS17
Meta_Neuropathies	chr15:98652748-101652748	2	3.1624	0.927737	0.862864	FALSE	8	TRUE	chr15:98652748-101652748_2	15:99952136:T:C	chr15_99952136_T_C	9.356e-09	0.0335	0.0157148	0.288491	0.288287	intergenic_variant	NA
Meta_Neuropathies	chr10:19920479-22920479	1	3.53456	0.527236	0.0408485	TRUE	96	FALSE	chr10:19920479-22920479_1	10:21420479:C:T	chr10_21420479_C_T	3.845e-09	0.0422	0.00929548	0.0539251	0.053342	intergenic_variant	NA
Meta_Neuropathies	chr3:123277682-126277682	1	4.54412	0.910277	0.58354	FALSE	11	TRUE	chr3:123277682-126277682_1	3:124777682:T:C	chr3_124777682_T_C	5.292e-11	-0.0585	0.0252523	0.260594	0.260259	intron_variant	ITGB5
Meta_Neuropathies	chr9:68923207-71923207	1	1.36252	0.42399	0.0856581	TRUE	47	FALSE	chr9:68923207-71923207_1	9:70423207:A:G	chr9_70423207_A_G	2.978e-08	0.0445	0.0183574	0.278503	0.278105	intergenic_variant	NA
Meta_Neuropathies	chr9:68923207-71923207	2	1.12286	0.205726	1.45519e-09	TRUE	233	FALSE	chr9:68923207-71923207_2	9:69608710:T:C	chr9_69608710_T_C	2.992e-07	0.0309	0.0074549	0.0767908	0.0757626	intron_variant	APBA1
Meta_Neuropathies	chr18:51727723-54727723	2	0.874541	0.0395106	6.20742e-10	TRUE	1485	FALSE	chr18:51727723-54727723_2	18:53329122:T:A	chr18_53329122_T_A	9.89e-07	-0.0389	0.000121705	3.5825e-05	3.58198e-05	intron_variant	DCC
Meta_Neuropathies	chr4:177746752-180746752	1	2.38929	0.764343	0.481241	FALSE	76	TRUE	chr4:177746752-180746752_1	4:179246752:G:A	chr4_179246752_G_A	4.509e-09	-0.0333	0.0165369	0.520517	0.520507	intergenic_variant	NA
Meta_Neuropathies	chr16:52269311-55269311	1	9.29306	0.983524	0.957124	FALSE	24	TRUE	chr16:52269311-55269311_1	16:53775211:C:T	chr16_53775211_C_T	6.926e-15	0.0445	0.0123196	0.0833034	0.0829975	intron_variant	FTO
Meta_Neuropathies	chr20:51390473-54390473	1	4.58757	0.925028	0.149044	TRUE	40	FALSE	chr20:51390473-54390473_1	20:52890473:A:G	chr20_52890473_A_G	1.175e-10	0.0367	0.00662519	0.0375836	0.0372756	downstream_gene_variant	RPL36P1
Meta_Neuropathies	chr2:0-2121115	1	2.68633	0.967001	0.124195	TRUE	159	FALSE	chr2:0-2121115_1	2:621115:C:T	chr2_621115_C_T	1.939e-08	0.0328	0.00323661	0.0244457	0.00871684	intergenic_variant	NA
Meta_Neuropathies	chr1:153702934-156702934	1	3.47769	0.970509	0.952545	FALSE	4	TRUE	chr1:153702934-156702934_1	1:155202934:T:C	chr1_155202934_T_C	1.084e-09	0.0673	0.0324863	0.382955	0.382552	missense_variant	THBS3
Meta_Neuropathies	chr16:0-2148590	1	2.76064	0.631145	0.379338	FALSE	78	TRUE	chr16:0-2148590_1	16:648590:A:G	chr16_648590_A_G	1.067e-08	-0.0327	0.00623408	0.043334	0.0430183	non_coding_transcript_exon_variant	AL022341.1
Meta_Neuropathies	chr1:193576626-196576626	1	3.09966	0.778086	0.374555	FALSE	104	TRUE	chr1:193576626-196576626_1	1:195076626:C:T	chr1_195076626_C_T	2.736e-08	-0.0369	0.00642998	0.0325905	0.0325905	intergenic_variant	NA
Meta_Neuropathies	chr2:40515096-43515096	1	3.86127	0.980964	0.787924	FALSE	56	TRUE	chr2:40515096-43515096_1	2:42015788:A:T	chr2_42015788_A_T	2.281e-09	-0.0425	0.00767166	0.0355992	0.0353383	intron_variant	AC013480.1
Meta_Neuropathies	chr12:67761387-70761387	1	3.08985	0.998181	0.989955	FALSE	17	TRUE	chr12:67761387-70761387_1	12:69261387:A:G	chr12_69261387_A_G	5.407e-09	-0.035	0.0132454	0.17548	0.175204	intron_variant	CPSF6
Meta_Neuropathies	chr2:58448340-61448340	1	5.59195	0.782295	0.384104	FALSE	11	TRUE	chr2:58448340-61448340_1	2:59948340:G:C	chr2_59948340_G_C	1.616e-12	0.0423	0.020304	0.636377	0.636238	intron_variant	AC007100.1
Meta_Neuropathies	chr4:142849803-145849803	1	3.56017	0.490868	0.0382179	TRUE	145	FALSE	chr4:142849803-145849803_1	4:144349803:T:C	chr4_144349803_T_C	1.071e-08	-0.0339	0.00573176	0.0305529	0.0305529	intron_variant	AC098588.2
Meta_Neuropathies	chr3:47343038-50343038	2	5.13677	0.966476	0.428303	FALSE	59	TRUE	chr3:47343038-50343038_2	3:50139156:C:T	chr3_50139156_C_T	3.119e-08	0.0334	0.0198135	0.619363	0.619072	intron_variant	SEMA3F-AS1
Meta_Neuropathies	chr3:47343038-50343038	1	5.15854	0.930395	0.871122	FALSE	4	TRUE	chr3:47343038-50343038_1	3:48533253:A:C	chr3_48533253_A_C	5.148e-09	-0.0444	0.0247391	0.389637	0.389278	intron_variant	PFKFB4
Meta_Neuropathies	chr4:1755780-4755780	1	1.62882	1	1	FALSE	1	TRUE	chr4:1755780-4755780_1	4:3255780:A:C	chr4_3255780_A_C	2.042e-08	1.8696	0.379851	0.988335	0.988335	missense_variant	MSANTD1
Meta_Neuropathies	chr4:1755780-4755780	2	0.971235	0.036448	3.19744e-12	TRUE	521	FALSE	chr4:1755780-4755780_2	4:2931544:G:A	chr4_2931544_G_A	1.126e-06	0.0278	0.00836466	0.106962	0.106961	non_coding_transcript_exon_variant	MFSD10
Meta_Neuropathies	chr2:98689534-101689534	1	1.7197	0.936848	0.660883	FALSE	56	TRUE	chr2:98689534-101689534_1	2:100189534:C:A	chr2_100189534_C_A	5.04e-08	-0.0324	0.012496	0.208163	0.207757	intergenic_variant	NA
Meta_Neuropathies	chr1:148456767-151456767	2	1.18568	0.314912	1.64616e-07	TRUE	375	FALSE	chr1:148456767-151456767_2	1:151318532:G:C	chr1_151318532_G_C	2.663e-06	0.0725	0.00061664	0.00145014	0.000173883	intron_variant	PI4KB
Meta_Neuropathies	chr1:148456767-151456767	1	6.13339	0.976067	0.879435	FALSE	11	TRUE	chr1:148456767-151456767_1	1:149956767:A:G	chr1_149956767_A_G	1.369e-10	0.0414	0.0181725	0.221479	0.220548	intron_variant	OTUD7B
Meta_Neuropathies	chr22:36676519-42125306	2	2.66346	0.785339	0.454256	FALSE	123	TRUE	chr22:36676519-42125306_2	22:38176519:C:G	chr22_38176519_C_G	1.766e-08	-0.0324	0.00689575	0.0519646	0.0517422	intron_variant	PLA2G6
Meta_Neuropathies	chr22:36676519-42125306	3	2.27788	0.594177	0.0313811	TRUE	182	FALSE	chr22:36676519-42125306_3	22:41822598:G:A	chr22_41822598_G_A	1.432e-08	-0.0507	0.00811898	0.0320059	0.031756	intron_variant	CCDC134
Meta_Neuropathies	chr10:96756439-99756439	1	3.18895	0.624802	0.245047	TRUE	100	FALSE	chr10:96756439-99756439_1	10:98256439:G:C	chr10_98256439_G_C	1.077e-08	-0.0326	0.00553313	0.0329479	0.0321084	non_coding_transcript_exon_variant	AL139241.1
Meta_Neuropathies	chr22:36676519-42125306	1	3.09887	0.936061	0.746864	FALSE	9	TRUE	chr22:36676519-42125306_1	22:40675727:A:G	chr22_40675727_A_G	1.806e-09	0.0359	0.0139264	0.190612	0.190459	upstream_gene_variant	MCHR1
Meta_Neuropathies	chr1:172422963-175422963	2	0.695549	0.00492374	1.79092e-11	TRUE	3219	FALSE	chr1:172422963-175422963_2	1:173922963:G:A	chr1_173922963_G_A	8.541e-09	-0.0341	7.03616e-05	1.82275e-05	1.3644e-05	downstream_gene_variant	RNA5SP67
Meta_Neuropathies	chr1:172422963-175422963	1	5.1324	0.949551	0.893352	FALSE	420	TRUE	chr1:172422963-175422963_1	1:174090876:A:G	chr1_174090876_A_G	1.2e-08	-0.036	0.0036925	0.00944706	0.0094428	upstream_gene_variant	RPL30P1
Meta_Neuropathies	chr2:0-2121115	2	2.12205	0.90794	0.751141	FALSE	25	TRUE	chr2:0-2121115_2	2:1748186:C:A	chr2_1748186_C_A	2.013e-07	-0.032	0.0109568	0.132688	0.132387	upstream_gene_variant	PXDN
Meta_Neuropathies	chr4:11734278-14734278	1	4.63771	0.992738	0.942	FALSE	25	TRUE	chr4:11734278-14734278_1	4:13234278:C:T	chr4_13234278_C_T	1.927e-10	0.0642	0.016193	0.0704358	0.0700557	intergenic_variant	NA
Meta_Neuropathies	chr14:92878610-95878610	1	3.70907	0.961839	0.961839	FALSE	2	TRUE	chr14:92878610-95878610_1	14:94378610:C:T	chr14_94378610_C_T	1.827e-10	-0.1364	0.0615999	0.733999	0.733885	missense_variant	SERPINA1
Meta_Neuropathies	chr9:132063561-135063561	1	1.75036	1	1	FALSE	1	TRUE	chr9:132063561-135063561_1	9:133563561:A:G	chr9_133563561_A_G	1.623e-08	-0.0334	0.00729764	0.980423	0.980415	intron_variant	ADAMTSL2
Meta_Neuropathies	chr2:215775712-218775712	2	0.161288	0.00037816	1.42108e-14	TRUE	11653	FALSE	chr2:215775712-218775712_2	2:217284577:C:T	chr2_217284577_C_T	3.498e-16	-0.0543	0.00198839	0.0018038	1.71061e-05	non_coding_transcript_exon_variant	DIRC3
Meta_Neuropathies	chr11:27295650-30295650	1	4.6218	0.822849	0.530044	FALSE	103	TRUE	chr11:27295650-30295650_1	11:28795650:T:C	chr11_28795650_T_C	3.691e-11	0.04	0.00695947	0.0379865	0.0375595	intron_variant	AC090833.1
Meta_Neuropathies	chr5:177551757-180551757	1	3.19442	0.765601	0.538178	FALSE	34	TRUE	chr5:177551757-180551757_1	5:179051757:C:T	chr5_179051757_C_T	2.497e-09	0.0358	0.0139034	0.191745	0.191745	intergenic_variant	NA
Meta_Neuropathies	chr7:12484182-17572506	2	0.991886	0.027473	1.64278e-11	TRUE	415	FALSE	chr7:12484182-17572506_2	7:14915134:T:C	chr7_14915134_T_C	4.88e-07	-0.0336	0.0131129	0.186854	0.186705	intron_variant	DGKB
Meta_Neuropathies	chr16:88135796-90338345	1	2.48088	0.782157	0.226889	TRUE	44	FALSE	chr16:88135796-90338345_1	16:89635796:G:A	chr16_89635796_G_A	7.81e-09	0.0335	0.00764996	0.0657845	0.0654079	intron_variant	DPEP1
Meta_Neuropathies	chr1:101375067-104375067	1	6.57648	0.830709	0.569714	FALSE	14	TRUE	chr1:101375067-104375067_1	1:102875067:T:C	chr1_102875067_T_C	2.372e-13	0.0415	0.0208067	0.526284	0.526108	downstream_gene_variant	COL11A1
Meta_Neuropathies	chr9:125635715-128635715	1	1.93447	0.864587	0.325881	FALSE	88	TRUE	chr9:125635715-128635715_1	9:127135715:C:G	chr9_127135715_C_G	3.785e-08	0.0404	0.0122901	0.12008	0.119598	intron_variant	RALGPS1
Meta_Neuropathies	chr9:125635715-128635715	2	1.60634	0.675568	0.0432079	TRUE	71	FALSE	chr9:125635715-128635715_2	9:125645977:G:T	chr9_125645977_G_T	3.364e-07	0.0423	0.00683019	0.0399845	0.0289121	intron_variant	MAPKAP1
Meta_Neuropathies	chr4:6824714-9824714	1	13.4651	0.993763	0.934874	FALSE	22	TRUE	chr4:6824714-9824714_1	4:8324714:T:C	chr4_8324714_T_C	1.062e-19	0.0572	0.0151519	0.0771769	0.0769053	intron_variant	LINC02517
Meta_Neuropathies	chr1:226347127-229347127	1	3.84903	0.980309	0.961012	FALSE	4	TRUE	chr1:226347127-229347127_1	1:227847127:T:C	chr1_227847127_T_C	1.877e-10	-0.0363	0.0180786	0.552814	0.552564	downstream_gene_variant	PRSS38
Meta_Neuropathies	chr19:7105262-10105262	1	5.15825	1	1	FALSE	1	TRUE	chr19:7105262-10105262_1	19:8605262:C:T	chr19_8605262_C_T	6.681e-12	0.1218	0.017824	0.999234	0.999233	missense_variant	ADAMTS10
Meta_Neuropathies	chr2:31703281-34703281	1	3.75831	0.904005	0.629922	FALSE	63	TRUE	chr2:31703281-34703281_1	2:33203700:C:T	chr2_33203700_C_T	9.482e-09	-0.0325	0.00901487	0.076711	0.0766923	intron_variant	LTBP1
Meta_Neuropathies	chr2:31703281-34703281	2	0.979549	0.0584973	1.24089e-09	TRUE	780	FALSE	chr2:31703281-34703281_2	2:33648229:A:G	chr2_33648229_A_G	1.073e-05	0.0294	0.00373458	0.0237123	0.00141122	intergenic_variant	NA
