## Supplemental Table 12 for "Genome-Wide Meta-Analysis Identifies Genetic Risk Loci for Mono- and Polyneuropathies in 983,477 Individuals"

### Sheet: Sheet1
Supplementary Table S12: Results from GWAS sensitivity analysis of Neuropathies with those suffering from diabetic neuropathies removed.
rsID	Nearest gene	chr	pos	ref	alt	beta	se	p	maf	Gene in Neuropathies meta
rs2356553	AKR1A1	1	45543641	G	C	0.0373532	0.00636684	4.44191e-09	0.48153	NA
rs4269827	RRP15	1	218317989	C	G	-0.0372527	0.0063883	5.49667e-09	0.475902	Yes
rs12752947	PRSS38	1	227847127	T	C	-0.0372322	0.00642307	6.76597e-09	0.430106	Yes
rs5777706	OTUD7B	1	149940220	G	GA	0.0374271	0.00665824	1.89666e-08	0.361838	Yes
rs505240	NR5A2	1	199387765	C	T	-0.0385335	0.0070336	4.28963e-08	0.29129	NA
rs78778914	RPRD2	1	150477225	T	C	-0.0621644	0.0113614	4.46139e-08	0.087901	NA
rs77651711	RABGAP1L	1	174573759	CA	C	-0.0361495	0.00662868	4.93878e-08	0.361718	NA
rs7118345	METTL15	11	28795650	T	C	0.0457666	0.00694196	4.31718e-11	0.297793	Yes
rs117769929	TYR	11	89202020	G	A	0.054818	0.00982699	2.42862e-08	0.118673	NA
rs4074773	SLC38A4-AS1	12	46525398	T	C	0.0353545	0.00639094	3.1665e-08	0.523955	NA
rs10860239	PAFAH1B2P2	12	97806740	G	C	0.0451901	0.00826683	4.59177e-08	0.179694	NA
rs72755233	ADAMTS17	15	100152748	G	A	0.0555333	0.00989763	2.01433e-08	0.116634	Yes
rs28429148	FTO	16	53764407	G	A	0.0380738	0.00637355	2.319e-09	0.470857	Yes
rs7192637	PIEZO1	16	88761754	G	C	0.0379903	0.00671327	1.52272e-08	0.64742	NA
rs7504562	DCC	18	53312775	G	C	0.0467215	0.00848311	3.63781e-08	0.827004	Yes
rs2113825	DIRC3	2	217279008	C	T	-0.0482485	0.00771909	4.09016e-10	0.22044	Yes
rs359269	BCL11A	2	60233801	T	G	0.0369617	0.00638113	6.94097e-09	0.468905	Yes
rs68047741	MIR1246	2	176588051	T	TACACACACAC	0.056933	0.00986497	7.86955e-09	0.116639	NA
rs11691869	AFF3	2	100189534	C	A	-0.0383037	0.00669519	1.05847e-08	0.353233	NA
rs2249495	TSHZ2	20	52873326	C	T	0.0354057	0.00643823	3.81329e-08	0.568596	Yes
rs60079294	MRTFA	22	40644535	C	CAATAAATA	0.0405735	0.00642808	2.75588e-10	0.467245	Yes
rs133010	PLA2G6	22	38174182	A	G	-0.035755	0.00647882	3.41413e-08	0.411158	Yes
rs73082363	QRICH1	3	49092945	T	C	-0.05385	0.00871018	6.31263e-10	0.161746	NA
rs35917071	MON1A	3	49928176	T	A	-0.0612723	0.0103954	3.76513e-09	0.106643	NA
rs35761247	COL7A1	3	48585691	G	A	-0.0696374	0.0119396	5.46135e-09	0.0797666	NA
rs11417842	ARPP21	3	35616249	G	GA	0.0388463	0.00666161	5.49743e-09	0.355702	NA
rs142258997	P2RY1	3	152993884	G	GTA	-0.0381961	0.00663245	8.46272e-09	0.643976	NA
rs976388	HTRA3	4	8323653	G	C	0.0608632	0.00725204	4.75664e-17	0.253921	Yes
rs62343639	HHIP	4	144485612	C	T	0.0465258	0.00744891	4.21143e-10	0.237178	NA
rs9268251	TSBP1	6	32328101	G	A	0.0534429	0.00812054	4.66659e-11	0.187491	NA
rs72836480	BTN3A2	6	26358368	C	A	-0.0548537	0.00892695	8.01014e-10	0.152368	NA
rs2284174	IER3	6	30745803	T	C	0.0594761	0.00989133	1.82176e-09	0.116595	NA
rs3099839	HCP5	6	31462288	C	T	0.0654195	0.0109467	2.28423e-09	0.0911499	NA
rs557148273	FAM71F2	7	128583180	C	G	-0.184763	0.0317644	6.00302e-09	0.0112278	Yes
rs62459110	CAMK2B	7	44269393	G	C	-0.119266	0.0214582	2.72822e-08	0.024365	NA
rs117467192	SPIDR	8	47140498	G	T	0.103337	0.0175706	4.07258e-09	0.0329135	NA
rs959613	APBA1	9	69472123	G	T	0.0395529	0.00661277	2.2136e-09	0.357652	NA
rs10986741	MAPKAP1	9	125403580	C	T	0.0459627	0.0082498	2.52738e-08	0.180371	NA
